# SARS-CoV-2 antigen exposure history shapes phenotypes and specificity of memory CD8 T cells

**DOI:** 10.1101/2021.07.12.21260227

**Authors:** Anastasia A. Minervina, Mikhail V. Pogorelyy, Allison M. Kirk, Jeremy Chase Crawford, E. Kaitlynn Allen, Ching-Heng Chou, Robert C. Mettelman, Kim J. Allison, Chun-Yang Lin, David C. Brice, Xun Zhu, Kasi Vegesana, Gang Wu, Sanchit Trivedi, Pratibha Kottapalli, Daniel Darnell, Suzanne McNeely, Scott R. Olsen, Stacey Schultz-Cherry, Jeremie H. Estepp, the SJTRC Study Team, Maureen A. McGargill, Joshua Wolf, Paul G. Thomas

## Abstract

Although mRNA vaccine efficacy against severe COVID-19 remains high, variant emergence and breakthrough infections have changed vaccine policy to include booster immunizations. However, the effect of diverse and repeated antigen exposures on SARS-CoV-2 memory T cells is poorly understood. Here, we utilize DNA-barcoded MHC-multimers combined with scRNAseq and scTCRseq to capture the *ex vivo* profile of SARS-CoV-2-responsive T cells within a cohort of individuals with one, two, or three antigen exposures, including vaccination, primary infection, and breakthrough infection. We found that the order of exposure determined the relative distribution between spike- and non-spike-specific responses, with vaccination after infection leading to further expansion of spike-specific T cells and differentiation to a CCR7-CD45RA+ effector phenotype. In contrast, individuals experiencing a breakthrough infection mount vigorous non-spike-specific responses. In-depth analysis of over 4,000 epitope-specific T cell receptor sequences demonstrates that all types of exposures elicit diverse repertoires characterized by shared, dominant TCR motifs, with no evidence for repertoire narrowing from repeated exposure. Our findings suggest that breakthrough infections diversify the T cell memory repertoire and that current vaccination protocols continue to expand and differentiate spike-specific memory responses.

---

The continued evolution of SARS-CoV-2 into diverse lineages has led to reduced efficacy of neutralizing antibody responses raised against ancestral strains, including those used in all approved vaccine formulations. Individuals receiving two doses of mRNA vaccine BNT162b2 experienced a dramatic loss in neutralization titers against the Omicron variant^1^. While current protection studies have focused on antibody responses as the key effector mechanism that limits infection, CD8 T cells are likely to play critical roles in the prevention of severe disease^2–6^. Indeed, there are case reports of patients with impaired humoral immunity where efficient T cell responses appear sufficient for viral clearance^7,8^.

In response to the changing landscape of viral evolution and spread, vaccine recommendations have been continually updated to include a booster dose, representing a third immunization at least six months after the initial dose of the Pfizer/BioNTech or Moderna mRNA vaccines. Despite these measures, significant numbers of so-called “breakthrough” COVID-19 cases are being recorded, with individuals becoming infected after two or three vaccine doses or even after prior infection. In all of these settings, adaptive immunity is repeatedly exposed to SARS-CoV-2 antigens, and the effects of this recurrent boosting on the functional profile, magnitude, and specificity distribution of responding T cells remain poorly understood^9,10^. In particular, it is largely unknown if repeated exposure to the same SARS-CoV-2 antigens boosts pre-existing T cell memory and, further, if an exposure to a novel antigen (e.g, infection after vaccination or infection with a new viral variant) induces *de novo* memory and diversifies the TCR repertoire, or instead preferentially expands previously primed responses.

CD8 T cells recognize antigen presented on the cell surface by the Class I Major Histocompatibility Complex (MHC), which is encoded by the most polymorphic genes in the human population (Human Leukocyte Antigen, HLA genes)^11^. Variability of peptide-MHC across and within donors makes measuring epitope-specific T cell responses challenging, and as a result, studies often rely on bulk response assays (e.g., peptide stimulation). Although peptide stimulation assays in principle can provide an estimate of the total magnitude of the CD8 response, they underestimate the frequency of epitope-specific T cells^12^ Further, because these assays require cellular activation to detect a response, they prevent the direct assessment of cell phenotypes *ex vivo*. Staining with MHC-multimers loaded with individual peptides is an alternative approach, which requires pre-selection of immunogenic peptides. Several SARS-CoV-2 epitopes presented by common HLA alleles were discovered in the past two years, permitting the tracking of epitope-specific T cell responses in infected^13–26^ and vaccinated individuals^9,12^ using MHC-multimers.

Here we utilized DNA-barcoded MHC-dextramers with subsequent scRNAseq and scTCRseq to investigate the effects of repeated antigen exposures (SARS-CoV-2 infections and vaccinations with Pfizer/Biontech BNT162b2) on the key features of the CD8 T cell response, including response magnitude, functional gene expression profiles (assessed directly *ex vivo*), and the constituent T cell receptor repertoire. In other contexts, persistent exposure to antigen has been shown to drive various forms of T cell dysfunction, including exhaustion^27^. Further, the focused priming on SARS-CoV-2 spike antigens, the only component of all approved vaccines, may bias subsequent responses during a breakthrough infection towards recall to spike. Thus, it is crucial to understand how pre-existing T cell memory impacts the immune response and memory formation to novel SARS-CoV-2 antigens after repeated exposures.
