## Supplementary material for "SARS-CoV-2 antigen exposure history shapes phenotypes and specificity of memory CD8 T cells": SI Table 1

### Sheet: Data_dictionary
Epitope_ID	A01/02, etc. epitope HLA-restriction
Peptide_ sequence	Amino acid SARS-CoV-2 epitope sequence
Source	Source protein of SARS-CoV-2
Number_of_responding_samples	Number of HLA-matched reponding samples out of all HLA-matched samples
Number_of_cells_in_scRNAseq	Number of cells in scRNAseq data matched to this epitope
Ortolog_in_CCCoV	Similar (<2 aa mismatches) epitope from SARS-CoV-2

### Sheet: SARS-CoV-2 epitopes
Epitope_ID	Peptide_ sequence	Source	Number_of_responding_samples	Number_of_cells_in_scRNAseq	Ortolog_in_CCCoV
A01_TTD	TTDPSFLGRY	NSP3	24/26	5076	NA
A01_LTD	LTDEMIAQY	Spike	29/32	2253	NA
A01_PTD	PTDNYITTY	NSP3	20/26	263	NA
A01_FTS	FTSDYYQLY	ORF3	23/26	1092	NA
A01_NTN	NTNSSPDDQIGYY	N	7/26	13	NA
A01_DTD	DTDFVNEFY	RNP	12/26	121	NA
A02_YLQ	YLQPRTFLL	Spike	31/42	559	NA
A02_ALS	ALSKGVHFV	ORF3	24/33	419	NA
A02_LLY	LLYDANYFL	ORF3	15/33	79	NA
A24_VYI	VYIGDPAQL	NSP12	12/17	127	VYIGDPAQL
A24_QYI	QYIKWPWYI	Spike	18/22	161	NA
A24_VYF	VYFLQSINF	ORF3	12/17	485	NA
A24_NYN	NYNYLYRLF	Spike	18/22	263	NA
B15_NQK	NQKLIANQF	Spike	19/19	568	NQKLIANAF
B15_RVA	RVAGDSGFAAY	M	11/16	101	NA
B44_AEV	AEVQIDRLI	Spike	9/16	82	AEAQIDRLI
B44_VEN	VENPHLMGWD	RNP	2/13	7	VENPMLMGWD
B44_QEL	QELIRQGTDY	N	10/13	55	NA
