## Supplementary material for "SARS-CoV-2 antigen exposure history shapes phenotypes and specificity of memory CD8 T cells": SI Table 6

### Sheet: Sheet1
Name	Specificity	Vb	CDR3beta	Jb	Va	CDR3alpha	Ja
A01_TTD_TCR1	A01_TTD	TRBV27	CASSERGGPDTQYF	TRBJ2-3	TRAV9-2	CALSDSNQFYF	TRAJ49
A01_TTD_TCR2	A01_TTD	TRBV27	CASSLRSGQDEQFF	TRBJ2-1	TRAV9-2	CALGGSQGNLIF	TRAJ42
A01_LTD_TCR1	A01_LTD	TRBV19	CASMLRWANTGELFF	TRBJ2-2	TRAV21	CAVRGSSGTYKYIF	TRAJ40
A01_PTD_TCR1	A01_PTD	TRBV28	CASSFKTDAYEQYF	TRBJ2-7	TRAV12-1	CVVRSDSWGKLQF	TRAJ24
A02_YLQ_TCR1	A02_YLQ	TRBV7-9	CASSDANTGELFF	TRBJ2-2	TRAV12-1	CVVNRADKLVF	TRAJ47
A02_YLQ_TCR2	A02_YLQ	TRBV7-9	CASSLDIEAFF	TRBJ1-1	TRAV12-1	CVVNGGDKIIF	TRAJ30
A02_LLY_TCR1	A02_LLY	TRBV5-4	CASSLTSGTEAFF	TRBJ1-1	TRAV8-1	CAVIAGGNTPLVF	TRAJ29
A02_LLY_TCR2	A02_LLY	TRBV11-2	CASSLGGTEAFF	TRBJ1-1	TRAV8-1	CAVVYSGNTPLVF	TRAJ29
A24_NYN_TCR1	A24_NYN	TRBV6-1	CASSETGGYEQYF	TRBJ2-7	TRAV12-1	CVVNILGAGSYQLTF	TRAJ28
A24_NYN_TCR2	A24_NYN	TRBV2	CASSEAGGYEQYF	TRBJ2-7	TRAV12-1	CVVNVLMDSSYKLIF	TRAJ12
B15_NQK_TCR1	B15_NQK	TRBV7-2	CASSFEDTNYGYTF	TRBJ1-2	TRAV21	CAVLSSGTYKYIF	TRAJ40
B15_NQK_TCR2	B15_NQK	TRBV7-2	CASSLEDTNYGYTF	TRBJ1-2	TRAV21	CAVHSSGTYKYIF	TRAJ40
