## Supplementary material for "SARS-CoV-2 antigen exposure history shapes phenotypes and specificity of memory CD8 T cells": SI Table 7

### Sheet: Data_dictionary
epitope_id	epitope id in our dataset, see SI Table 1.
variant_seq	Sequence of mutated epitope
wild_type_seq	Sequence of wild-type epitope
pangolin	Pango lineage id
protein	SARS-CoV-2 protein encoding the epitope
n_isolates_pango_mut	number of isolates from pango lineage with this mutation
n_isolates_pango_total	total number of isolates from pango lineage
freq_pango	frequency of the mutation within pango lineage
WHO	WHO classification (updated July 6th)
WHO_type	Variant of concern or variant of interest by WHO classification (updated July 6th)
variant_BindLevel	NetMHCPAN4.1b BindLevel for variant epitope (SB = strong Binder,WB = weak binder)
wt_BindLevel	NetMHCPAN4.1b BindLevel (SB = strong Binder,WB = weak binder)
variant_%Rank_EL	NetMHCPAN4.1b Rank percentile for variant epitope
wt_%Rank_EL	NetMHCPAN4.1b Rank percentile for wild type epitope

### Sheet: voc_voi_mutations
epitope_id	variant_seq	wild_type_seq	pangolin	protein	n_isolates_pango_mut	n_isolates_pango_total	freq_pango	WHO	WHO_type	variant_BindLevel	wt_BindLevel	variant_%Rank_EL	wt_%Rank_EL
A0101_1	ITDPSFLGRY	TTDPSFLGRY	B.1.258.17	ORF1AB	3546	9677	0.366436	NA	NA	SB	SB	0.002	0.001
A0101_1	TTDLSFLGRY	TTDPSFLGRY	AY.10	ORF1AB	1451	1534	0.945893	delta	variant_of_concern	SB	SB	0.008	0.001
A0101_1	TTDLSFLGRY	TTDPSFLGRY	AY.13	ORF1AB	5688	5956	0.955003	delta	variant_of_concern	SB	SB	0.008	0.001
A0101_1	TTDLSFLGRY	TTDPSFLGRY	AY.14	ORF1AB	11816	11990	0.985488	delta	variant_of_concern	SB	SB	0.008	0.001
A0101_1	TTDLSFLGRY	TTDPSFLGRY	AY.16	ORF1AB	2540	2784	0.912356	delta	variant_of_concern	SB	SB	0.008	0.001
A0101_1	TTDLSFLGRY	TTDPSFLGRY	AY.2	ORF1AB	2810	2864	0.981145	delta	variant_of_concern	SB	SB	0.008	0.001
A0101_1	TTDLSFLGRY	TTDPSFLGRY	AY.24	ORF1AB	2351	2411	0.975114	delta	variant_of_concern	SB	SB	0.008	0.001
A0101_1	TTDLSFLGRY	TTDPSFLGRY	AY.26	ORF1AB	36701	37499	0.978719	delta	variant_of_concern	SB	SB	0.008	0.001
A0101_1	TTDLSFLGRY	TTDPSFLGRY	AY.27	ORF1AB	19821	19842	0.998942	delta	variant_of_concern	SB	SB	0.008	0.001
A0101_1	TTDLSFLGRY	TTDPSFLGRY	AY.30	ORF1AB	2877	2948	0.975916	delta	variant_of_concern	SB	SB	0.008	0.001
A0101_1	TTDLSFLGRY	TTDPSFLGRY	AY.35	ORF1AB	4623	4743	0.9747	delta	variant_of_concern	SB	SB	0.008	0.001
A0101_1	TTDLSFLGRY	TTDPSFLGRY	AY.37	ORF1AB	3304	3527	0.936773	delta	variant_of_concern	SB	SB	0.008	0.001
A0101_1	TTDLSFLGRY	TTDPSFLGRY	AY.38	ORF1AB	1579	1630	0.968712	delta	variant_of_concern	SB	SB	0.008	0.001
A0101_1	TTDLSFLGRY	TTDPSFLGRY	AY.40	ORF1AB	1134	1217	0.9318	delta	variant_of_concern	SB	SB	0.008	0.001
A0101_1	TTDLSFLGRY	TTDPSFLGRY	AY.47	ORF1AB	33059	34301	0.963791	delta	variant_of_concern	SB	SB	0.008	0.001
A0101_1	TTDLSFLGRY	TTDPSFLGRY	AY.48	ORF1AB	1684	1795	0.938162	delta	variant_of_concern	SB	SB	0.008	0.001
A0101_1	TTDLSFLGRY	TTDPSFLGRY	AY.50	ORF1AB	2529	2541	0.995277	delta	variant_of_concern	SB	SB	0.008	0.001
A0101_1	TTDLSFLGRY	TTDPSFLGRY	AY.51	ORF1AB	1146	1200	0.955	delta	variant_of_concern	SB	SB	0.008	0.001
A0101_1	TTDLSFLGRY	TTDPSFLGRY	AY.53	ORF1AB	3359	3421	0.981877	delta	variant_of_concern	SB	SB	0.008	0.001
A0101_1	TTDLSFLGRY	TTDPSFLGRY	AY.54	ORF1AB	10493	20711	0.506639	delta	variant_of_concern	SB	SB	0.008	0.001
A0101_1	TTDLSFLGRY	TTDPSFLGRY	AY.57	ORF1AB	1997	2079	0.960558	delta	variant_of_concern	SB	SB	0.008	0.001
A0101_1	TTDLSFLGRY	TTDPSFLGRY	AY.59	ORF1AB	2141	2394	0.894319	delta	variant_of_concern	SB	SB	0.008	0.001
A0101_1	TTDLSFLGRY	TTDPSFLGRY	AY.60	ORF1AB	1027	1057	0.971618	delta	variant_of_concern	SB	SB	0.008	0.001
A0101_1	TTDLSFLGRY	TTDPSFLGRY	AY.61	ORF1AB	9043	9092	0.994611	delta	variant_of_concern	SB	SB	0.008	0.001
A0101_1	TTDLSFLGRY	TTDPSFLGRY	AY.62	ORF1AB	2126	2644	0.804085	delta	variant_of_concern	SB	SB	0.008	0.001
A0101_1	TTDLSFLGRY	TTDPSFLGRY	AY.63	ORF1AB	2530	2537	0.997241	delta	variant_of_concern	SB	SB	0.008	0.001
A0101_1	TTDLSFLGRY	TTDPSFLGRY	AY.64	ORF1AB	1488	1622	0.917386	delta	variant_of_concern	SB	SB	0.008	0.001
A0101_1	TTDLSFLGRY	TTDPSFLGRY	AY.65	ORF1AB	1877	2024	0.927372	delta	variant_of_concern	SB	SB	0.008	0.001
A0101_1	TTDLSFLGRY	TTDPSFLGRY	AY.66	ORF1AB	1715	1732	0.990185	delta	variant_of_concern	SB	SB	0.008	0.001
A0101_1	TTDLSFLGRY	TTDPSFLGRY	AY.67	ORF1AB	2023	2060	0.982039	delta	variant_of_concern	SB	SB	0.008	0.001
A0101_1	TTDLSFLGRY	TTDPSFLGRY	AY.68	ORF1AB	2528	3018	0.837641	delta	variant_of_concern	SB	SB	0.008	0.001
A0101_1	TTDLSFLGRY	TTDPSFLGRY	AY.69	ORF1AB	6809	7077	0.962131	delta	variant_of_concern	SB	SB	0.008	0.001
A0101_1	TTDLSFLGRY	TTDPSFLGRY	AY.70	ORF1AB	4948	5061	0.977672	delta	variant_of_concern	SB	SB	0.008	0.001
A0101_1	TTDLSFLGRY	TTDPSFLGRY	AY.71	ORF1AB	1285	1459	0.88074	delta	variant_of_concern	SB	SB	0.008	0.001
A0101_1	TTDLSFLGRY	TTDPSFLGRY	AY.72	ORF1AB	1021	1043	0.978907	delta	variant_of_concern	SB	SB	0.008	0.001
A0101_1	TTDLSFLGRY	TTDPSFLGRY	AY.73	ORF1AB	1046	1219	0.85808	delta	variant_of_concern	SB	SB	0.008	0.001
A0101_1	TTDLSFLGRY	TTDPSFLGRY	AY.74	ORF1AB	9694	10053	0.964289	delta	variant_of_concern	SB	SB	0.008	0.001
A0101_1	TTDLSFLGRY	TTDPSFLGRY	AY.75	ORF1AB	24047	25924	0.927596	delta	variant_of_concern	SB	SB	0.008	0.001
A0101_1	TTDLSFLGRY	TTDPSFLGRY	AY.8	ORF1AB	1633	1643	0.993914	delta	variant_of_concern	SB	SB	0.008	0.001
A0101_1	TTDLSFLGRY	TTDPSFLGRY	AY.9	ORF1AB	14742	14809	0.995476	delta	variant_of_concern	SB	SB	0.008	0.001
A0101_1	TTDLSFLGRY	TTDPSFLGRY	AY.9.1	ORF1AB	13056	13282	0.982984	delta	variant_of_concern	SB	SB	0.008	0.001
A0101_1	TTDLSFLGRY	TTDPSFLGRY	AY.9.2	ORF1AB	26812	27216	0.985156	delta	variant_of_concern	SB	SB	0.008	0.001
A0101_1	TTDLSFLGRY	TTDPSFLGRY	B.1.466.2	ORF1AB	2569	2637	0.974213	NA	NA	SB	SB	0.008	0.001
A0101_1	TTDLSFLGRY	TTDPSFLGRY	B.1.617.2	ORF1AB	38596	157254	0.245437	delta	variant_of_concern	SB	SB	0.008	0.001
A0101_1	TTNPSFLGRY	TTDPSFLGRY	C.36.3	ORF1AB	1685	1781	0.946098	NA	NA	SB	SB	0.068	0.001
A0101_5	NTNSSRDDQIGYY	NTNSSPDDQIGYY	P.1	N	63946	64654	0.989049	gamma	variant_of_concern	SB	SB	0.05	0.05
A0101_5	NTNSSRDDQIGYY	NTNSSPDDQIGYY	P.1.1	N	2986	3133	0.95308	gamma	variant_of_concern	SB	SB	0.05	0.05
A0101_5	NTNSSRDDQIGYY	NTNSSPDDQIGYY	P.1.10	N	3766	3797	0.991836	gamma	variant_of_concern	SB	SB	0.05	0.05
A0101_5	NTNSSRDDQIGYY	NTNSSPDDQIGYY	P.1.12	N	1972	2067	0.95404	gamma	variant_of_concern	SB	SB	0.05	0.05
A0101_5	NTNSSRDDQIGYY	NTNSSPDDQIGYY	P.1.13	N	1180	1195	0.987448	gamma	variant_of_concern	SB	SB	0.05	0.05
A0101_5	NTNSSRDDQIGYY	NTNSSPDDQIGYY	P.1.14	N	20958	21026	0.996766	gamma	variant_of_concern	SB	SB	0.05	0.05
A0101_5	NTNSSRDDQIGYY	NTNSSPDDQIGYY	P.1.15	N	4522	4572	0.989064	gamma	variant_of_concern	SB	SB	0.05	0.05
A0101_5	NTNSSRDDQIGYY	NTNSSPDDQIGYY	P.1.16	N	2609	2671	0.976788	gamma	variant_of_concern	SB	SB	0.05	0.05
A0101_5	NTNSSRDDQIGYY	NTNSSPDDQIGYY	P.1.17	N	6149	6196	0.992414	gamma	variant_of_concern	SB	SB	0.05	0.05
A0101_5	NTNSSRDDQIGYY	NTNSSPDDQIGYY	P.1.17.1	N	1145	1150	0.995652	NA	NA	SB	SB	0.05	0.05
A0101_5	NTNSSRDDQIGYY	NTNSSPDDQIGYY	P.1.4	N	1030	1031	0.99903	gamma	variant_of_concern	SB	SB	0.05	0.05
A0101_5	NTNSSRDDQIGYY	NTNSSPDDQIGYY	P.1.7	N	3252	3276	0.992674	gamma	variant_of_concern	SB	SB	0.05	0.05
A0201_2	YLQLRTFLL	YLQPRTFLL	B.1.177.82	S	2125	2155	0.986079	NA	NA	SB	SB	0.194	0.013
A0201_2	YLQLRTFLL	YLQPRTFLL	B.1.177.87	S	1311	1380	0.95	NA	NA	SB	SB	0.194	0.013
A2402_4	NYKYLYRLF	NYNYLYRLF	B.1.214.2	S	1408	1638	0.859585	NA	NA	SB	SB	0.152	0.054
A2402_4	NYNYLFRLF	NYNYLYRLF	B.1.1.298	S	1151	1617	0.711812	NA	NA	SB	SB	0.038	0.054
A2402_4	NYNYQYRLF	NYNYLYRLF	C.37	S	8720	8943	0.975064	lambda	variant_of_interest	SB	SB	0.085	0.054
A2402_4	NYNYRYRLF	NYNYLYRLF	A.2.5	S	1873	2064	0.907461	NA	NA	SB	SB	0.18	0.054
A2402_4	NYNYRYRLF	NYNYLYRLF	AY.1	S	2388	2534	0.942384	delta	variant_of_concern	SB	SB	0.18	0.054
A2402_4	NYNYRYRLF	NYNYLYRLF	AY.10	S	1370	1534	0.89309	delta	variant_of_concern	SB	SB	0.18	0.054
A2402_4	NYNYRYRLF	NYNYLYRLF	AY.100	S	22484	23955	0.938593	delta	variant_of_concern	SB	SB	0.18	0.054
A2402_4	NYNYRYRLF	NYNYLYRLF	AY.101	S	2845	3006	0.94644	delta	variant_of_concern	SB	SB	0.18	0.054
A2402_4	NYNYRYRLF	NYNYLYRLF	AY.102	S	18628	18875	0.986914	delta	variant_of_concern	SB	SB	0.18	0.054
A2402_4	NYNYRYRLF	NYNYLYRLF	AY.103	S	190596	197085	0.967075	delta	variant_of_concern	SB	SB	0.18	0.054
A2402_4	NYNYRYRLF	NYNYLYRLF	AY.106	S	3534	3644	0.969813	delta	variant_of_concern	SB	SB	0.18	0.054
A2402_4	NYNYRYRLF	NYNYLYRLF	AY.107	S	2382	2465	0.966329	delta	variant_of_concern	SB	SB	0.18	0.054
A2402_4	NYNYRYRLF	NYNYLYRLF	AY.108	S	1193	1234	0.966775	delta	variant_of_concern	SB	SB	0.18	0.054
A2402_4	NYNYRYRLF	NYNYLYRLF	AY.109	S	1716	1781	0.963504	delta	variant_of_concern	SB	SB	0.18	0.054
A2402_4	NYNYRYRLF	NYNYLYRLF	AY.110	S	6035	6487	0.930322	delta	variant_of_concern	SB	SB	0.18	0.054
A2402_4	NYNYRYRLF	NYNYLYRLF	AY.111	S	5998	6135	0.977669	delta	variant_of_concern	SB	SB	0.18	0.054
A2402_4	NYNYRYRLF	NYNYLYRLF	AY.113	S	9207	9473	0.97192	delta	variant_of_concern	SB	SB	0.18	0.054
A2402_4	NYNYRYRLF	NYNYLYRLF	AY.114	S	5144	5287	0.972953	delta	variant_of_concern	SB	SB	0.18	0.054
A2402_4	NYNYRYRLF	NYNYLYRLF	AY.116	S	4091	4338	0.943061	delta	variant_of_concern	SB	SB	0.18	0.054
A2402_4	NYNYRYRLF	NYNYLYRLF	AY.116.1	S	3332	3424	0.973131	delta	variant_of_concern	SB	SB	0.18	0.054
A2402_4	NYNYRYRLF	NYNYLYRLF	AY.117	S	10369	10704	0.968703	delta	variant_of_concern	SB	SB	0.18	0.054
A2402_4	NYNYRYRLF	NYNYLYRLF	AY.118	S	17203	17658	0.974233	delta	variant_of_concern	SB	SB	0.18	0.054
A2402_4	NYNYRYRLF	NYNYLYRLF	AY.119	S	33867	34857	0.971598	delta	variant_of_concern	SB	SB	0.18	0.054
A2402_4	NYNYRYRLF	NYNYLYRLF	AY.120	S	26929	27497	0.979343	delta	variant_of_concern	SB	SB	0.18	0.054
A2402_4	NYNYRYRLF	NYNYLYRLF	AY.120.1	S	3255	3334	0.976305	delta	variant_of_concern	SB	SB	0.18	0.054
A2402_4	NYNYRYRLF	NYNYLYRLF	AY.120.2.1	S	2045	2094	0.9766	delta	variant_of_concern	SB	SB	0.18	0.054
A2402_4	NYNYRYRLF	NYNYLYRLF	AY.121	S	9633	9908	0.972245	delta	variant_of_concern	SB	SB	0.18	0.054
A2402_4	NYNYRYRLF	NYNYLYRLF	AY.122	S	153469	159355	0.963064	delta	variant_of_concern	SB	SB	0.18	0.054
A2402_4	NYNYRYRLF	NYNYLYRLF	AY.122.1	S	14132	14831	0.952869	delta	variant_of_concern	SB	SB	0.18	0.054
A2402_4	NYNYRYRLF	NYNYLYRLF	AY.123	S	1199	1234	0.971637	delta	variant_of_concern	SB	SB	0.18	0.054
A2402_4	NYNYRYRLF	NYNYLYRLF	AY.124	S	7968	8317	0.958038	delta	variant_of_concern	SB	SB	0.18	0.054
A2402_4	NYNYRYRLF	NYNYLYRLF	AY.125	S	25747	26385	0.97582	delta	variant_of_concern	SB	SB	0.18	0.054
A2402_4	NYNYRYRLF	NYNYLYRLF	AY.13	S	5784	5956	0.971122	delta	variant_of_concern	SB	SB	0.18	0.054
A2402_4	NYNYRYRLF	NYNYLYRLF	AY.14	S	11627	11990	0.969725	delta	variant_of_concern	SB	SB	0.18	0.054
A2402_4	NYNYRYRLF	NYNYLYRLF	AY.16	S	2647	2784	0.95079	delta	variant_of_concern	SB	SB	0.18	0.054
A2402_4	NYNYRYRLF	NYNYLYRLF	AY.2	S	2570	2864	0.897346	delta	variant_of_concern	SB	SB	0.18	0.054
A2402_4	NYNYRYRLF	NYNYLYRLF	AY.20	S	26823	28022	0.957212	delta	variant_of_concern	SB	SB	0.18	0.054
A2402_4	NYNYRYRLF	NYNYLYRLF	AY.23	S	13366	13531	0.987806	delta	variant_of_concern	SB	SB	0.18	0.054
A2402_4	NYNYRYRLF	NYNYLYRLF	AY.23.1	S	2595	2596	0.999615	delta	variant_of_concern	SB	SB	0.18	0.054
A2402_4	NYNYRYRLF	NYNYLYRLF	AY.24	S	2353	2411	0.975944	delta	variant_of_concern	SB	SB	0.18	0.054
A2402_4	NYNYRYRLF	NYNYLYRLF	AY.25	S	190531	195338	0.975391	delta	variant_of_concern	SB	SB	0.18	0.054
A2402_4	NYNYRYRLF	NYNYLYRLF	AY.26	S	36220	37499	0.965892	delta	variant_of_concern	SB	SB	0.18	0.054
A2402_4	NYNYRYRLF	NYNYLYRLF	AY.27	S	19637	19842	0.989668	delta	variant_of_concern	SB	SB	0.18	0.054
A2402_4	NYNYRYRLF	NYNYLYRLF	AY.29	S	79590	80142	0.993112	delta	variant_of_concern	SB	SB	0.18	0.054
A2402_4	NYNYRYRLF	NYNYLYRLF	AY.29.1	S	5959	5999	0.993332	delta	variant_of_concern	SB	SB	0.18	0.054
A2402_4	NYNYRYRLF	NYNYLYRLF	AY.3	S	109873	113589	0.967286	delta	variant_of_concern	SB	SB	0.18	0.054
A2402_4	NYNYRYRLF	NYNYLYRLF	AY.3.1	S	12093	12550	0.963586	delta	variant_of_concern	SB	SB	0.18	0.054
A2402_4	NYNYRYRLF	NYNYLYRLF	AY.30	S	2873	2948	0.974559	delta	variant_of_concern	SB	SB	0.18	0.054
A2402_4	NYNYRYRLF	NYNYLYRLF	AY.32	S	1636	1716	0.95338	delta	variant_of_concern	SB	SB	0.18	0.054
A2402_4	NYNYRYRLF	NYNYLYRLF	AY.33	S	17144	17762	0.965207	delta	variant_of_concern	SB	SB	0.18	0.054
A2402_4	NYNYRYRLF	NYNYLYRLF	AY.34	S	12236	12587	0.972114	delta	variant_of_concern	SB	SB	0.18	0.054
A2402_4	NYNYRYRLF	NYNYLYRLF	AY.34.1	S	1169	1213	0.963726	delta	variant_of_concern	SB	SB	0.18	0.054
A2402_4	NYNYRYRLF	NYNYLYRLF	AY.35	S	4564	4743	0.96226	delta	variant_of_concern	SB	SB	0.18	0.054
A2402_4	NYNYRYRLF	NYNYLYRLF	AY.36	S	8309	8591	0.967175	delta	variant_of_concern	SB	SB	0.18	0.054
A2402_4	NYNYRYRLF	NYNYLYRLF	AY.37	S	3445	3527	0.976751	delta	variant_of_concern	SB	SB	0.18	0.054
A2402_4	NYNYRYRLF	NYNYLYRLF	AY.38	S	1492	1630	0.915337	delta	variant_of_concern	SB	SB	0.18	0.054
A2402_4	NYNYRYRLF	NYNYLYRLF	AY.39	S	43253	46636	0.927459	delta	variant_of_concern	SB	SB	0.18	0.054
A2402_4	NYNYRYRLF	NYNYLYRLF	AY.39.1	S	26387	27218	0.969469	delta	variant_of_concern	SB	SB	0.18	0.054
A2402_4	NYNYRYRLF	NYNYLYRLF	AY.39.1.1	S	3214	3230	0.995046	delta	variant_of_concern	SB	SB	0.18	0.054
A2402_4	NYNYRYRLF	NYNYLYRLF	AY.4	S	714370	728224	0.980976	delta	variant_of_concern	SB	SB	0.18	0.054
A2402_4	NYNYRYRLF	NYNYLYRLF	AY.4.1	S	1410	1431	0.985325	delta	variant_of_concern	SB	SB	0.18	0.054
A2402_4	NYNYRYRLF	NYNYLYRLF	AY.4.2	S	70303	70945	0.990951	delta	variant_of_concern	SB	SB	0.18	0.054
A2402_4	NYNYRYRLF	NYNYLYRLF	AY.4.2.1	S	10653	10776	0.988586	delta	variant_of_concern	SB	SB	0.18	0.054
A2402_4	NYNYRYRLF	NYNYLYRLF	AY.4.3	S	1385	1414	0.979491	delta	variant_of_concern	SB	SB	0.18	0.054
A2402_4	NYNYRYRLF	NYNYLYRLF	AY.4.4	S	2677	2716	0.985641	delta	variant_of_concern	SB	SB	0.18	0.054
A2402_4	NYNYRYRLF	NYNYLYRLF	AY.4.5	S	11199	11308	0.990361	delta	variant_of_concern	SB	SB	0.18	0.054
A2402_4	NYNYRYRLF	NYNYLYRLF	AY.40	S	1174	1217	0.964667	delta	variant_of_concern	SB	SB	0.18	0.054
A2402_4	NYNYRYRLF	NYNYLYRLF	AY.41	S	3218	3276	0.982295	delta	variant_of_concern	SB	SB	0.18	0.054
A2402_4	NYNYRYRLF	NYNYLYRLF	AY.42	S	26544	27449	0.96703	delta	variant_of_concern	SB	SB	0.18	0.054
A2402_4	NYNYRYRLF	NYNYLYRLF	AY.43	S	210485	216941	0.970241	delta	variant_of_concern	SB	SB	0.18	0.054
A2402_4	NYNYRYRLF	NYNYLYRLF	AY.43.3	S	1193	1213	0.983512	delta	variant_of_concern	SB	SB	0.18	0.054
A2402_4	NYNYRYRLF	NYNYLYRLF	AY.43.4	S	1484	1498	0.990654	delta	variant_of_concern	SB	SB	0.18	0.054
A2402_4	NYNYRYRLF	NYNYLYRLF	AY.44	S	181986	189108	0.962339	delta	variant_of_concern	SB	SB	0.18	0.054
A2402_4	NYNYRYRLF	NYNYLYRLF	AY.45	S	6686	7508	0.890517	delta	variant_of_concern	SB	SB	0.18	0.054
A2402_4	NYNYRYRLF	NYNYLYRLF	AY.46	S	17561	18088	0.970865	delta	variant_of_concern	SB	SB	0.18	0.054
A2402_4	NYNYRYRLF	NYNYLYRLF	AY.46.2	S	1416	1481	0.956111	delta	variant_of_concern	SB	SB	0.18	0.054
A2402_4	NYNYRYRLF	NYNYLYRLF	AY.46.3	S	1140	1196	0.953177	delta	variant_of_concern	SB	SB	0.18	0.054
A2402_4	NYNYRYRLF	NYNYLYRLF	AY.46.4	S	4535	4665	0.972133	delta	variant_of_concern	SB	SB	0.18	0.054
A2402_4	NYNYRYRLF	NYNYLYRLF	AY.46.5	S	5936	6034	0.983759	delta	variant_of_concern	SB	SB	0.18	0.054
A2402_4	NYNYRYRLF	NYNYLYRLF	AY.46.6	S	19390	19997	0.969645	delta	variant_of_concern	SB	SB	0.18	0.054
A2402_4	NYNYRYRLF	NYNYLYRLF	AY.47	S	33348	34301	0.972217	delta	variant_of_concern	SB	SB	0.18	0.054
A2402_4	NYNYRYRLF	NYNYLYRLF	AY.48	S	1694	1795	0.943733	delta	variant_of_concern	SB	SB	0.18	0.054
A2402_4	NYNYRYRLF	NYNYLYRLF	AY.5	S	47164	48226	0.977979	delta	variant_of_concern	SB	SB	0.18	0.054
A2402_4	NYNYRYRLF	NYNYLYRLF	AY.5.3	S	2120	2186	0.969808	delta	variant_of_concern	SB	SB	0.18	0.054
A2402_4	NYNYRYRLF	NYNYLYRLF	AY.5.4	S	3925	4156	0.944418	delta	variant_of_concern	SB	SB	0.18	0.054
A2402_4	NYNYRYRLF	NYNYLYRLF	AY.50	S	2454	2541	0.965762	delta	variant_of_concern	SB	SB	0.18	0.054
A2402_4	NYNYRYRLF	NYNYLYRLF	AY.51	S	1149	1200	0.9575	delta	variant_of_concern	SB	SB	0.18	0.054
A2402_4	NYNYRYRLF	NYNYLYRLF	AY.53	S	3333	3421	0.974277	delta	variant_of_concern	SB	SB	0.18	0.054
A2402_4	NYNYRYRLF	NYNYLYRLF	AY.54	S	20288	20711	0.979576	delta	variant_of_concern	SB	SB	0.18	0.054
A2402_4	NYNYRYRLF	NYNYLYRLF	AY.57	S	2029	2079	0.97595	delta	variant_of_concern	SB	SB	0.18	0.054
A2402_4	NYNYRYRLF	NYNYLYRLF	AY.58	S	1118	1165	0.959657	delta	variant_of_concern	SB	SB	0.18	0.054
A2402_4	NYNYRYRLF	NYNYLYRLF	AY.59	S	2358	2394	0.984962	delta	variant_of_concern	SB	SB	0.18	0.054
A2402_4	NYNYRYRLF	NYNYLYRLF	AY.6	S	25406	26014	0.976628	delta	variant_of_concern	SB	SB	0.18	0.054
A2402_4	NYNYRYRLF	NYNYLYRLF	AY.60	S	1024	1057	0.96878	delta	variant_of_concern	SB	SB	0.18	0.054
A2402_4	NYNYRYRLF	NYNYLYRLF	AY.61	S	8823	9092	0.970414	delta	variant_of_concern	SB	SB	0.18	0.054
A2402_4	NYNYRYRLF	NYNYLYRLF	AY.62	S	2530	2644	0.956884	delta	variant_of_concern	SB	SB	0.18	0.054
A2402_4	NYNYRYRLF	NYNYLYRLF	AY.63	S	2532	2537	0.998029	delta	variant_of_concern	SB	SB	0.18	0.054
A2402_4	NYNYRYRLF	NYNYLYRLF	AY.64	S	1569	1622	0.967324	delta	variant_of_concern	SB	SB	0.18	0.054
A2402_4	NYNYRYRLF	NYNYLYRLF	AY.65	S	1935	2024	0.956028	delta	variant_of_concern	SB	SB	0.18	0.054
A2402_4	NYNYRYRLF	NYNYLYRLF	AY.66	S	1659	1732	0.957852	delta	variant_of_concern	SB	SB	0.18	0.054
A2402_4	NYNYRYRLF	NYNYLYRLF	AY.67	S	1942	2060	0.942718	delta	variant_of_concern	SB	SB	0.18	0.054
A2402_4	NYNYRYRLF	NYNYLYRLF	AY.68	S	2939	3018	0.973824	delta	variant_of_concern	SB	SB	0.18	0.054
A2402_4	NYNYRYRLF	NYNYLYRLF	AY.69	S	7062	7077	0.99788	delta	variant_of_concern	SB	SB	0.18	0.054
A2402_4	NYNYRYRLF	NYNYLYRLF	AY.7	S	5114	5242	0.975582	delta	variant_of_concern	SB	SB	0.18	0.054
A2402_4	NYNYRYRLF	NYNYLYRLF	AY.7.1	S	9270	9390	0.98722	delta	variant_of_concern	SB	SB	0.18	0.054
A2402_4	NYNYRYRLF	NYNYLYRLF	AY.7.2	S	1834	1875	0.978133	delta	variant_of_concern	SB	SB	0.18	0.054
A2402_4	NYNYRYRLF	NYNYLYRLF	AY.70	S	4794	5061	0.947244	delta	variant_of_concern	SB	SB	0.18	0.054
A2402_4	NYNYRYRLF	NYNYLYRLF	AY.71	S	1393	1459	0.954764	delta	variant_of_concern	SB	SB	0.18	0.054
A2402_4	NYNYRYRLF	NYNYLYRLF	AY.72	S	1008	1043	0.966443	delta	variant_of_concern	SB	SB	0.18	0.054
A2402_4	NYNYRYRLF	NYNYLYRLF	AY.73	S	1186	1219	0.972929	delta	variant_of_concern	SB	SB	0.18	0.054
A2402_4	NYNYRYRLF	NYNYLYRLF	AY.74	S	9834	10053	0.978215	delta	variant_of_concern	SB	SB	0.18	0.054
A2402_4	NYNYRYRLF	NYNYLYRLF	AY.75	S	24129	25924	0.930759	delta	variant_of_concern	SB	SB	0.18	0.054
A2402_4	NYNYRYRLF	NYNYLYRLF	AY.78	S	1522	1557	0.977521	delta	variant_of_concern	SB	SB	0.18	0.054
A2402_4	NYNYRYRLF	NYNYLYRLF	AY.79	S	1014	1021	0.993144	delta	variant_of_concern	SB	SB	0.18	0.054
A2402_4	NYNYRYRLF	NYNYLYRLF	AY.8	S	1624	1643	0.988436	delta	variant_of_concern	SB	SB	0.18	0.054
A2402_4	NYNYRYRLF	NYNYLYRLF	AY.80	S	1116	1140	0.978947	delta	variant_of_concern	SB	SB	0.18	0.054
A2402_4	NYNYRYRLF	NYNYLYRLF	AY.84	S	1707	1794	0.951505	delta	variant_of_concern	SB	SB	0.18	0.054
A2402_4	NYNYRYRLF	NYNYLYRLF	AY.85	S	2934	3015	0.973134	delta	variant_of_concern	SB	SB	0.18	0.054
A2402_4	NYNYRYRLF	NYNYLYRLF	AY.87	S	1203	1242	0.968599	delta	variant_of_concern	SB	SB	0.18	0.054
A2402_4	NYNYRYRLF	NYNYLYRLF	AY.88	S	1724	2581	0.667958	delta	variant_of_concern	SB	SB	0.18	0.054
A2402_4	NYNYRYRLF	NYNYLYRLF	AY.9	S	14367	14809	0.970153	delta	variant_of_concern	SB	SB	0.18	0.054
A2402_4	NYNYRYRLF	NYNYLYRLF	AY.9.1	S	13023	13282	0.9805	delta	variant_of_concern	SB	SB	0.18	0.054
A2402_4	NYNYRYRLF	NYNYLYRLF	AY.9.2	S	26378	27216	0.969209	delta	variant_of_concern	SB	SB	0.18	0.054
A2402_4	NYNYRYRLF	NYNYLYRLF	AY.90	S	1647	1683	0.97861	delta	variant_of_concern	SB	SB	0.18	0.054
A2402_4	NYNYRYRLF	NYNYLYRLF	AY.91	S	1372	1462	0.93844	delta	variant_of_concern	SB	SB	0.18	0.054
A2402_4	NYNYRYRLF	NYNYLYRLF	AY.92	S	2773	2901	0.955877	delta	variant_of_concern	SB	SB	0.18	0.054
A2402_4	NYNYRYRLF	NYNYLYRLF	AY.93	S	3680	3685	0.998643	delta	variant_of_concern	SB	SB	0.18	0.054
A2402_4	NYNYRYRLF	NYNYLYRLF	AY.94	S	2272	2339	0.971355	delta	variant_of_concern	SB	SB	0.18	0.054
A2402_4	NYNYRYRLF	NYNYLYRLF	AY.95	S	1630	1700	0.958824	delta	variant_of_concern	SB	SB	0.18	0.054
A2402_4	NYNYRYRLF	NYNYLYRLF	AY.98	S	32181	32780	0.981727	delta	variant_of_concern	SB	SB	0.18	0.054
A2402_4	NYNYRYRLF	NYNYLYRLF	AY.98.1	S	23030	23889	0.964042	delta	variant_of_concern	SB	SB	0.18	0.054
A2402_4	NYNYRYRLF	NYNYLYRLF	AY.99	S	1060	1138	0.931459	delta	variant_of_concern	SB	SB	0.18	0.054
A2402_4	NYNYRYRLF	NYNYLYRLF	AY.99.2	S	14012	14704	0.952938	delta	variant_of_concern	SB	SB	0.18	0.054
A2402_4	NYNYRYRLF	NYNYLYRLF	B.1.427	S	19317	20197	0.956429	NA	NA	SB	SB	0.18	0.054
A2402_4	NYNYRYRLF	NYNYLYRLF	B.1.429	S	41892	43310	0.967259	NA	NA	SB	SB	0.18	0.054
A2402_4	NYNYRYRLF	NYNYLYRLF	B.1.617.1	S	7375	7890	0.934728	NA	NA	SB	SB	0.18	0.054
A2402_4	NYNYRYRLF	NYNYLYRLF	B.1.617.2	S	152761	157254	0.971428	delta	variant_of_concern	SB	SB	0.18	0.054
A2402_4	NYNYRYRLF	NYNYLYRLF	B.1.637	S	13358	13751	0.97142	NA	NA	SB	SB	0.18	0.054
A2402_4	NYNYRYRLF	NYNYLYRLF	C.36.3	S	1727	1781	0.96968	NA	NA	SB	SB	0.18	0.054
A2402_4	NYNYRYRLF	NYNYLYRLF	None	S	38185	127791	0.298808	NA	NA	SB	SB	0.18	0.054
B4402_3	QELTRQGTDY	QELIRQGTDY	B.1.1.33	N	2373	2384	0.995386	NA	NA	SB	SB	0.275	0.289
